# Distinct patterns of cognitive outcome in young children with autism spectrum disorder receiving the Early Start Denver Model

**DOI:** 10.1101/2021.04.05.21254908

**Authors:** Godel Michel, Robain François, Kojovic Nada, Franchini Martina, Wood de Wilde Hilary, Schaer Marie

## Abstract

Evidence-based, early intervention significantly improves developmental outcome in young children with autism. Nonetheless, there is high interindividual heterogeneity in developmental trajectories during the therapy. It is established that starting intervention as early as possible results in better developmental outcomes. But except for younger age at start, there is no clear consensus about behavioral characteristics that could provide a reliable individual prediction of a child’s developmental outcome after receiving an early intervention. In this study, we analyze developmental trajectories of preschoolers with autism who received 2 years of intervention using the Early Start Denver Model (ESDM) approach in Geneva, Switzerland in an individual setting (n = 55, aged 28.7 ± 5.1 months with a range of 15 – 42). Our aim was to identify early predictors of response to treatment. We applied a cluster analysis to distinguish between 3 groups based on their cognitive level at intake, and rates of cognitive change over the course of treatment. The first group of children only had a mild cognitive delay at intake and nearly no cognitive delay by the end of treatment (Higher Cognitive at baseline: HC). The children in the two other groups all presented with severe cognitive delay at baseline. However, they had two very different patterns of response to treatment. The majority significantly improved developmental scores over the course of treatment (Optimal Responders: OptR) whereas a minority of children showed little to no improvement (Minimal Responders: MinR). Further analyses showed that children who ended up having an optimal two-year treatment outcome (OptR) were characterized by higher adaptive functioning at baseline combined with rapid developmental improvement during the first 6 months of intervention. Inversely, less significant progress by the sixth month of intervention was associated with a less optimal response to treatment (MinR).
