## Supplementary Table 1 for "Distinct patterns of cognitive outcome in young children with autism spectrum disorder receiving the Early Start Denver Model"

### Sheet: Supptable baseline
MEASURE AT BASELINE	Minimal Responders (n=11)	Optimal Responders (n=24)	High Cognitive (n=20)	Pvalue of ANOVA (A) or Chi-Square (χ) or Wilk's Lambda of MANOVA (λ)	Effect Size	MinR vs OptR	OptR vs HC	MinR vs HC
Demographics
Chronological age [months Mean (SD)]	29.7 (4.9%)	29.9 (4.0%)	26.7 (5.8%)	0.078 (A)
gender [females Number ( percentage)]	1 (9.1%)	1 (4.2%)	5 (25.0%)
parental education [Number (percentage)] (n=54)				0.132 (χ)
Elementary School or High School	4 (36.4%)	9 (37.5%)	8 (42.1%)
University or PhD	7 (63.6%)	15 (62.5%)	11 (57.9%)
Houshold Income [Number (percentage)] (n=53)				0.447 (χ)
<60k	1 (10.0%)	9 (37.5%)	4 (21.1%)
60-140k	5 (50.0%)	7 (29.2%)	9 (47.4%)
>140k	4 (40.0%)	8 (33.3%)	6 (31.6%)
Clinical Description
ADOS CSS total Mean (SD)	8.9 (1.4)	8.0 (1.9)	7.4 (1.9)	0.093 (A)
ADOS CSS SA	8.1 (1.6)	7.5 (2.0)	7.4 (2.2)	0.625 (A)
ADOS CSS RRB	9.0 (1.5)	8.3 (1.7)	7.1 (2.2)	0.034* (A)	0.146	0.909	0.098	0.023*
VABS-II Adaptative Behavior Composite Mean (SD) (n=54)	70.7 (5.2)	78.5 (7.5)	84.7 (8.9)	0.001** (A)	0.318	0.023*	0.035*	<0.001***
VABS-II socialization	74.1 (5.3)	80.9 (6.2)	83.1 (12.6)	0.045* (A)	0.117	0.162	1.000	0.042*
VABS-II communication	63.7 (5.1)	70.8 (6.4)	84.0 (14.6)	<0.001*** (A)	0.387	0.219	<0.001***	<0.001***
VABS-II daily living skills	75.9 (10.5)	82.7 (11.9)	87.7 (11.0)	0.033* (A)	0.128	0.364	0.464	0.030*
VABS-II motor skills	84.2 (10.6)	92.1 (10.0)	88.6 (12.0)	0.159 (A)
Composite DQ Mean (SD)	44.9 (8.1)	51.5 (10.7)	78.6 (10.9)	<0.001*** (A)	0.668	0.249	<0.001***	<0.001***
Fine Motricity DQ	65.6 (16.6)	70.0 (16.1)	84.7 (13.4)	0.001** (A)	0.226	1.000	<0.006**	0.005**
Visual Reception DQ	62.4 (16.2)	69.6 (20.7)	87.4 (23.3)	0.004** (A)	0.194	1.000	0.021*	<0.007**
Expressive Language DQ	29.8 (12.5)	39.1 (13.5)	57.6 (20.1)	<0.001*** (A)	0.327	0.361	0.001**	<0.001***
Receptive Language DQ	32.2 (24.8)	38.7 (12.1)	66.0 (29.3)	<0.001*** (A)	0.305	1.000	0.001**	0.001**
