## Supplementary Table 2 for "Distinct patterns of cognitive outcome in young children with autism spectrum disorder receiving the Early Start Denver Model"

### Sheet: Supptable progress
Symmetrized Percentage of Change [%/year]	Minimal Responders (n=11)	Optimal Responders (n=24)	High Cognitive (n=20)	Pvalue of ANOVA	Effect Size	MinR vs OptR	OptR vs HC	MinR vs HC
After two year of therapy
ADOS CSS total Mean (SD)	-0.9 % (11.7)	-7.5 % (17.1)	-7.5 % (14.7)	0.443
ADOS CSS SA	-4.6 % (17.1)	-13.9 % (23.0)	-16.2 % (21.8)	0.352
ADOS CSS RRB	4.4 % (9.4)	4.0 % (10.7)	12.4 % (20.5)	.148
VABS-II Adaptative Behavior Composite Mean (SD) (n=54)	-7.0 % (6.1)	3.5 % (5.9)	4.2 % (5.4)	<0.001***	0.381	<0.001***	1.000	<0.001***
VABS-II socialization	-8.3 % (4.8)	-0.6 % (4.7)	1.9 % (6.1)	<0.001***	0.340	<0.001***	0.670	<0.001***
VABS-II communication	-4.3 % (9.0)	11.6 % (8.1)	7.3 % (7.0)	<0.001***	0.362	<0.001***	0.257	0.001**
VABS-II daily living skills	-11.0 % (11.9)	1.7 % (7.2)	2.1 % (6.2)	<0.001***	0.299	0.001**	1.000	<0.001***
VABS-II motor skills	-7.2 % (7.2)	-0.7 % (7.8)	2.4 % (6.9)	0.016*	0.197	0.056	0.480	.003**
Composite DQ Mean (SD)	-11.5 % (12.0)	23.8 % (7.9)	9.9 % (5.8)	<0.001***	0.730	<0.001***	<0.001***	<0.001***
Fine Motricity DQ	-15.3 % (8.5)	12.8 % (11.5)	2.5 % (8.5)	<0.001***	0.474	<0.001***	.012*	<0.001***
Visual Reception DQ	-11.8 % (7.6)	19.2 % (13.9)	5.7 % (8.0)	<0.001***	0.546	<0.001***	<0.001***	<0.001***
Expressive Language DQ	-6.0 % (27.8)	29.6 % (13.9)	20.5 % (15.3)	<0.001***	0.368	<0.001***	0.293	.001**
Receptive Language DQ	-2.9 % (31.3)	41.6 % (16.2)	15.2 % (14.6)	<0.001***	0.460	<0.001***	<0.001***	0.051
After one year of therapy
ADOS CSS total Mean (SD)	-13.2 % (19.5)	-19.2 % (42.6)	-25.1 % (31.8)	0.663
ADOS CSS SA	-26.5 % (23.4)	-29.5 % (44.2)	-45.1 % (40.9)	0.326
ADOS CSS RRB	10.0 % (19.1)	7.4 % (19.1)	27.5 % (44.9)	0.093
VABS-II Adaptative Behavior Composite Mean (SD) (n=54)	-10.7 % (8.8)	4.6 % (8.3)	3.1 % (9.6)	<0.001***	0.319	<0.001***	1.000	<0.001***
VABS-II socialization	-9.7 % (9.0)	-0.9 % (8.4)	1.9 % (19.4)	0.099
VABS-II communication	-9.7% (14.4)	19.7 % (14.2)	13.5 % (24.5)	0.001**	0.258	<0.001***	0.856	0.007**
VABS-II daily living skills	-9.7 % (15.3)	3.8 % (13.4)	3.9 % (23.3)	0.115
VABS-II motor skills	-11.8 % (10.9)	-6.2 % (9.3)	4.9 % (24.0)	0.024*	0.138	1.000	0.107	0.039*
Composite DQ Mean (SD)	3.4 % (23.9)	33.9 % (17.7)	18.1 % (18.0)	<0.001***	0.282	<0.001***	0.027*	0.135
Fine Motricity DQ	-8.6 % (33.2)	12.5% (27.1)	-4.5 % (14.07)	0.028*	0.129	0.070	0.083	1.000
Visual Reception DQ	-1.3 % (22.2)	27.6 % (22.5)	10.5 % (27.3)	0.004**	0.188	0.006**	0.072	0.605
Expressive Language DQ	6.9 % (49.8)	50.0 % (25.0)	34.5 % (52.5)	0.024*	0.133	0.020*	0.679	0.258
Receptive Language DQ	29.5 % (59.6)	64.8 % (27.4)	34.9 % (42.0)	0.020*	0.139	0.062	0.057	1.000
After 6 months of therapy
VABS-II Adaptative Behavior Composite Mean (SD) (n = 50)	-12.3 % (12.9)	5.1 % (16.4)	3.2 % (17.0)	0.006**	0.197	0.020*	1.000	0.005**
VABS-II socialization	-9.1 % (7.2)	-0.6 % (15.3)	4.5 % (18.4)	0.132
VABS-II communication	-5.0 % (16.1)	21.1 % (23.1)	9.1 % (16.7)	0.007**	0.192	0.008**	0.178	0.295
VABS-II daily living skills	-6.1 % (17.2)	6.1 % (20.0)	3.9 % (16.6)	0.275
VABS-II motor skills	-5.0 % (16.9)	-5.1 % (18.4)	7.8 % (14.4)	0.040*	0.131	1.000	0.053	0.224
Composite DQ Mean (SD) (n = 48)	3.4 % (28.3)	50.4 % (34.3)	24.5 % (24.5)	0.001**	0.260	0.002**	0.027*	0.365
Fine Motricity DQ	-1.5 % (60.1)	20.9 % (59.6)	-7.4 % (25.7)	0.183
Visual Reception DQ	5.9 % (31.9)	39.0 % (55.9)	21.6 % (22.7)	0.166
Expressive Language DQ	22.6 % (76.0)	47.7 % (58.4)	53.1 % (84.7)	0.630
Receptive Language DQ	8.6 % (97.4)	119.2 % (74.5)	43.3 % (49.0)	0.001**	0.299	0.002**	0.004**	0.811
