## Supplementary Table 3 for "Distinct patterns of cognitive outcome in young children with autism spectrum disorder receiving the Early Start Denver Model"

### Sheet: Table princ
MEASURE	At Baseline	+ 12 months	+24 months
Clinical Description
ADOS CSS total [Mean (SD)]	7.5 (1.0)	6.8 (1.9)	6.3 (3.1)
ADOS CSS SA	7.3 (1.6)	6.2 (1.7)	5.7 (3.1)
ADOS CSS RRB	7.3 (1.4)	8.7 (1.6)	8.5 (2.1)
VABS-II Adaptative Behavior Composite [Mean (SD)] (n=48)	7.7 (10.7)	80.3 (17.7)	78.2 (15.8)
VABS-II socialization	79.8 (10.2)	75.7 (7.4)	77.0 (13.1)
VABS-II communication	75.5 (17.8)	81.2 (24.5)	82.7 (19.1)
VABS-II daily living skills	80.0 (12.6)	81.8 (13.1)	77.2 (10.6)
VABS-II motor skills	91.2 (6.5)	88.2 (16.1)	86.3 (18.2)
Composite DQ [Mean (SD)]		76.8 (25.0)	70.0 (17.8)
Fine Motricity DQ		86.9 (15.0)	74.9 (6.2)
Visual Reception DQ		85.5 (27.2)	83.3 (22.4)
Expressive Language DQ		74.7 (42.5)	55.4 (21.3)
Receptive Language DQ		59.9 (32.9)	66.4 (36.2)
Demographics
Chronological age [months Mean (SD)]	25.6 (5.4)
Gender [females Number ( percentage)]	0 (0 %)
Parental Education [Number (percentage)] (n=5)
Elementary School or High School	2 (40%)
University or PhD	3 (60%)
Household Income [Number (percentage)] (n=4)
<60k	1 (25%)
60-140k	2 (50%)
>140k	1 (25%)
